# Genomic Variation Predicts Real-Time Δ^9^-tetrahydrocannabinol Response in Humans

**DOI:** 10.64898/2026.06.26.26356685

**Authors:** Uri Bright, Suhas Ganesh, Daniel F. Levey, Priya Gupta, the Yale THC Studies Consortium, Mohini Ranganathan, the IOP THC Studies Consortium, Robin M Murray, Marta DiForti, Paul Morrison, Deepak Cyril D’Souza, Joel Gelernter

## Abstract

**Background:** Cannabis is one of the most widely used psychoactive substances worldwide. Δ^9^-tetrahydrocannabinol (Δ^9^-THC) is the main contributor to cannabis-induced effects such as euphoria, anxiety, and psychotomimetic effects, and is metabolized by several hepatic enzymes, including CYP3A4. There are interindividual differences in how cannabis affects users, which have substantial genetic contributors.

**Methods:** We examined how real-time effects of Δ^9^-THC on psychotomimetic measures and on subjective effects of “high”, sadness and anxiety in 188 healthy volunteers in a laboratory infusion paradigm, relate to polygenic risk scores (PRS) for cannabis lifetime use (CanLU), cannabis use disorder (CanUD), and CYP3A4 expression.

**Results:** CYP3A4 expression PRS was significantly associated with Δ^9^-THC-induced psychotomimetic effects. Genetic liability to use and misuse cannabis is potentially associated with lower Δ^9^-THC-induced psychotomimetic symptoms. CanLU PRS nominally predicted enhanced Δ^9^-THC-induced “high”, while CanUD PRS predicted it to be lower.

**Conclusions:** Our findings suggest that genetic liability to produce more CYP3A4 enzyme may be associated with faster Δ^9^-THC degradation and the consequential diminution of the latter’s effects. Nominal effects suggest that aversive outcomes may reduce cannabis use and use disorder genetic liability, and that CanUD subjects may need higher Δ^9^-THC doses to experience euphoria (“high”). In total, this study provides novel insights regarding some of the specific genetic factors that influence interindividual variability in Δ^9^-THC effects, mainly via Δ^9^-THC metabolism.
