## Supplementary Tables for "Genomic Variation Predicts Real-Time Δ^9^-tetrahydrocannabinol Response in Humans"

### Sheet: S1
Table S1: Cannabis Lifetime Use PRS predictive value for PANSS and vas tests.
Base	Pheno	Set	Threshold	R2	P	Coefficient	Standard.Error	Num_SNP	Order	adjp	sig
CanLU	PANSS_GEN	Base	5e-08	0.000699293	0.694566	-42.1362	107.134	14	153	0.0404762	ns
CanLU	PANSS_GEN	Base	5e-07	0.00108352	0.624951	-89.6192	183.009	33	143	0.0378307	ns
CanLU	PANSS_GEN	Base	5e-06	0.0127523	0.0921825	-520.13	307.202	87	42	0.0111111	ns
CanLU	PANSS_GEN	Base	5e-05	0.00475209	0.305327	-675.186	656.771	268	98	0.0259259	ns
CanLU	PANSS_GEN	Base	0.0005	0.00049608	0.740868	-470.511	1420.54	1033	162	0.0428571	ns
CanLU	PANSS_GEN	Base	0.005	0.000958417	0.645704	1513.33	3286.11	4440	148	0.0391534	ns
CanLU	PANSS_GEN	Base	0.05	0.000319554	0.790698	2219.54	8350.29	20854	165	0.0436508	ns
CanLU	PANSS_GEN	Base	0.5	0.00112991	0.617633	11826.2	23648.5	82018	140	0.037037	ns
CanLU	PANSS_GEN	Base	1	0.000530259	0.732418	10268.2	29984.8	105361	160	0.042328	ns
CanLU	PANSS_NEG	Base	5e-08	0.00077154	0.661251	-24.6287	56.1121	14	149	0.039418	ns
CanLU	PANSS_NEG	Base	5e-07	0.00832078	0.148925	-138.198	95.3338	33	64	0.0169312	ns
CanLU	PANSS_NEG	Base	5e-06	0.00619275	0.213459	-201.696	161.54	87	76	0.0201058	ns
CanLU	PANSS_NEG	Base	5e-05	0.00227551	0.451467	-259.991	344.527	268	122	0.0322751	ns
CanLU	PANSS_NEG	Base	0.0005	0.000106059	0.870975	-121.061	744.287	1033	176	0.0465608	ns
CanLU	PANSS_NEG	Base	0.005	0.00333411	0.36186	1570.66	1718.11	4440	109	0.028836	ns
CanLU	PANSS_NEG	Base	0.05	0.00208124	0.47149	3152.02	4368.13	20854	124	0.0328042	ns
CanLU	PANSS_NEG	Base	0.5	0.0048407	0.271615	13621.2	12351.8	82018	90	0.0238095	ns
CanLU	PANSS_NEG	Base	1	0.00300123	0.387041	13593.7	15676.7	105361	117	0.0309524	ns
CanLU	PANSS_POS	Base	5e-08	0.00630033	0.285336	-70.2913	65.5928	14	95	0.0251323	ns
CanLU	PANSS_POS	Base	5e-07	0.0142314	0.107516	-180.509	111.59	33	48	0.0126984	ns
CanLU	PANSS_POS	Base	5e-06	0.0323412	0.0147201	-460.352	186.89	87	11	0.00291005	Suggestive
CanLU	PANSS_POS	Base	5e-05	0.019768	0.0574409	-765.343	400.217	268	32	0.00846561	ns
CanLU	PANSS_POS	Base	0.0005	5.80198e-05	0.918484	89.4285	872.566	1033	180	0.047619	ns
CanLU	PANSS_POS	Base	0.005	0.00424126	0.380985	1769.28	2014.52	4440	114	0.0301587	ns
CanLU	PANSS_POS	Base	0.05	0.000157831	0.865951	866.925	5128.28	20854	175	0.0462963	ns
CanLU	PANSS_POS	Base	0.5	3.03449e-05	0.940999	1077.11	14532.4	82018	185	0.0489418	ns
CanLU	PANSS_POS	Base	1	3.58441e-05	0.935886	1483.73	18418.7	105361	184	0.0486772	ns
CanLU	PANSS_TOT	Base	5e-08	0.0022813	0.471684	-137.056	190.018	14	125	0.0330688	ns
CanLU	PANSS_TOT	Base	5e-07	0.00693564	0.208724	-408.326	323.643	33	75	0.0198413	ns
CanLU	PANSS_TOT	Base	5e-06	0.0203126	0.030626	-1182.18	542.467	87	19	0.00502646	Suggestive
CanLU	PANSS_TOT	Base	5e-05	0.00929474	0.145253	-1700.52	1162.42	268	62	0.0164021	ns
CanLU	PANSS_TOT	Base	0.0005	0.000174223	0.842458	-502.144	2522.83	1033	172	0.0455026	ns
CanLU	PANSS_TOT	Base	0.005	0.00303944	0.405972	4853.27	5826.39	4440	118	0.0312169	ns
CanLU	PANSS_TOT	Base	0.05	0.000778419	0.674339	6238.49	14822	20854	150	0.0396825	ns
CanLU	PANSS_TOT	Base	0.5	0.0017526	0.528217	26524.6	41971.2	82018	129	0.034127	ns
CanLU	PANSS_TOT	Base	1	0.000996186	0.634506	25345.6	53223.2	105361	146	0.0386243	ns
CanLU	vas_anxious	Base	5e-08	0.0125806	0.231522	682.96	567.955	14	80	0.021164	ns
CanLU	vas_anxious	Base	5e-07	0.0101549	0.282736	997.075	924.077	33	93	0.0246032	ns
CanLU	vas_anxious	Base	5e-06	0.00300591	0.559726	932.348	1594.12	87	133	0.0351852	ns
CanLU	vas_anxious	Base	5e-05	0.000466956	0.818312	-791.508	3438.09	268	170	0.0449735	ns
CanLU	vas_anxious	Base	0.0005	0.0190901	0.139791	10752.5	7234.2	1033	60	0.015873	ns
CanLU	vas_anxious	Base	0.005	0.00317682	0.548753	10020.2	16663.7	4440	131	0.0346561	ns
CanLU	vas_anxious	Base	0.05	0.00964965	0.29511	44212	42045.3	20854	96	0.0253968	ns
CanLU	vas_anxious	Base	0.5	0.000279898	0.858848	-22032.7	123626	82018	174	0.0460317	ns
CanLU	vas_anxious	Base	1	0.00112345	0.721557	-55867.8	156400	105361	158	0.0417989	ns
CanLU	vas_high	Base	5e-08	0.0444257	0.0343769	1756.09	819.032	14	21	0.00555556	Suggestive
CanLU	vas_high	Base	5e-07	0.025774	0.109096	2167.57	1341.1	33	50	0.0132275	ns
CanLU	vas_high	Base	5e-06	4.93449e-06	0.982449	52.9353	2400.39	87	189	0.05	ns
CanLU	vas_high	Base	5e-05	0.00043912	0.835575	-1114.84	5357.67	268	171	0.0452381	ns
CanLU	vas_high	Base	0.0005	0.0135679	0.246762	12511.7	10740.9	1033	83	0.0219577	ns
CanLU	vas_high	Base	0.005	0.0438829	0.0355263	49327.6	23155	4440	22	0.00582011	Suggestive
CanLU	vas_high	Base	0.05	0.00809583	0.371733	52744.3	58791.2	20854	111	0.0293651	ns
CanLU	vas_high	Base	0.5	0.00377033	0.542668	104328	170801	82018	130	0.0343915	ns
CanLU	vas_high	Base	1	0.00142487	0.708413	80695.5	215173	105361	155	0.0410053	ns
CanLU	vas_sad	Base	5e-08	0.0197965	0.12169	496.598	318.606	14	54	0.0142857	ns
CanLU	vas_sad	Base	5e-07	0.0167688	0.154693	742.686	518.599	33	67	0.0177249	ns
CanLU	vas_sad	Base	5e-06	0.0102401	0.267028	997.484	894.545	87	89	0.023545	ns
CanLU	vas_sad	Base	5e-05	0.0117986	0.233274	2306.21	1925.11	268	81	0.0214286	ns
CanLU	vas_sad	Base	0.0005	0.0188578	0.131005	6194.62	4074.18	1033	57	0.0150794	ns
CanLU	vas_sad	Base	0.005	0.0187241	0.132395	14100.8	9307.83	4440	59	0.0156085	ns
CanLU	vas_sad	Base	0.05	0.0109178	0.251668	27259.5	23666.5	20854	84	0.0222222	ns
CanLU	vas_sad	Base	0.5	0.00134111	0.688709	-27955.4	69615.1	82018	152	0.0402116	ns
CanLU	vas_sad	Base	1	0.00259768	0.577011	-49242.7	88048.2	105361	135	0.0357143	ns

### Sheet: S2
Table S2: Cannabis Use Disoder PRS predictive value for PANSS and vas tests.
Base	Pheno	Set	Threshold	R2	P	Coefficient	Standard.Error	Num_SNP	Order	adjp	sig
CanUD	PANSS_GEN	Base	5e-08	0.0218641	0.0269509	-253.052	113.441	27	18	0.0047619	Suggestive
CanUD	PANSS_GEN	Base	5e-07	0.00756727	0.195375	-195.395	150.335	52	71	0.0187831	ns
CanUD	PANSS_GEN	Base	5e-06	0.000287039	0.801399	-62.4863	248.047	107	167	0.0441799	ns
CanUD	PANSS_GEN	Base	5e-05	0.00856855	0.1681	-593.295	428.69	282	70	0.0185185	ns
CanUD	PANSS_GEN	Base	0.0005	0.000278755	0.804227	-240.427	968.487	1104	169	0.044709	ns
CanUD	PANSS_GEN	Base	0.005	0.000543243	0.729288	826.458	2384.35	5134	159	0.0420635	ns
CanUD	PANSS_GEN	Base	0.05	0.00412358	0.339742	-5488.02	5733.15	23599	105	0.0277778	ns
CanUD	PANSS_GEN	Base	0.5	0.00405343	0.343896	-13340.8	14057.4	83592	106	0.0280423	ns
CanUD	PANSS_GEN	Base	1	0.00353513	0.37683	-15579.6	17584.8	105149	113	0.0298942	ns
CanUD	PANSS_NEG	Base	5e-08	6.07934e-05	0.902134	7.42522	60.2982	27	178	0.0470899	ns
CanUD	PANSS_NEG	Base	5e-07	4.38474e-05	0.916828	-8.2766	79.1425	52	179	0.0473545	ns
CanUD	PANSS_NEG	Base	5e-06	4.18097e-05	0.918777	-13.2706	129.951	107	181	0.0478836	ns
CanUD	PANSS_NEG	Base	5e-05	0.000977886	0.621762	-111.532	225.673	282	142	0.0375661	ns
CanUD	PANSS_NEG	Base	0.0005	0.00101159	0.615814	254.865	507.018	1104	139	0.0367725	ns
CanUD	PANSS_NEG	Base	0.005	0.00318531	0.372825	1113.62	1246.43	5134	112	0.0296296	ns
CanUD	PANSS_NEG	Base	0.05	0.000606765	0.6976	-1171.45	3009.97	23599	154	0.0407407	ns
CanUD	PANSS_NEG	Base	0.5	0.00429935	0.30028	-7645.54	7359.55	83592	97	0.0256614	ns
CanUD	PANSS_NEG	Base	1	0.00391044	0.323289	-9118.08	9205.82	105149	103	0.0272487	ns
CanUD	PANSS_POS	Base	5e-08	0.0216573	0.0466168	-139.972	69.8559	27	26	0.00687831	Suggestive
CanUD	PANSS_POS	Base	5e-07	0.00919177	0.196505	-119.684	92.3181	52	72	0.0190476	ns
CanUD	PANSS_POS	Base	5e-06	0.00573886	0.307954	-155.282	151.872	107	99	0.0261905	ns
CanUD	PANSS_POS	Base	5e-05	0.0204701	0.0531395	-509.649	261.796	282	29	0.00767196	ns
CanUD	PANSS_POS	Base	0.0005	0.00423524	0.381325	-520.84	593.458	1104	115	0.0304233	ns
CanUD	PANSS_POS	Base	0.005	0.0180232	0.0697965	2645.65	1450.3	5134	35	0.00925926	ns
CanUD	PANSS_POS	Base	0.05	2.58968e-05	0.945488	-241.711	3530.13	23599	187	0.0494709	ns
CanUD	PANSS_POS	Base	0.5	0.00373396	0.411135	7116.2	8637.88	83592	119	0.0314815	ns
CanUD	PANSS_POS	Base	1	0.00473061	0.354772	10016.3	10795.8	105149	108	0.0285714	ns
CanUD	PANSS_TOT	Base	5e-08	0.0156538	0.0581466	-385.598	202.214	27	33	0.00873016	ns
CanUD	PANSS_TOT	Base	5e-07	0.00639014	0.227666	-323.356	267.111	52	78	0.0206349	ns
CanUD	PANSS_TOT	Base	5e-06	0.00120998	0.6003	-231.039	440.15	107	138	0.0365079	ns
CanUD	PANSS_TOT	Base	5e-05	0.0110708	0.111696	-1214.48	759.739	282	51	0.0134921	ns
CanUD	PANSS_TOT	Base	0.0005	0.000381314	0.768716	-506.401	1719.5	1104	163	0.0431217	ns
CanUD	PANSS_TOT	Base	0.005	0.0051571	0.278683	4585.73	4220.26	5134	91	0.0240741	ns
CanUD	PANSS_TOT	Base	0.05	0.00201061	0.499278	-6901.19	10193.6	23599	127	0.0335979	ns
CanUD	PANSS_TOT	Base	0.5	0.001351	0.57979	-13870.1	25004.3	83592	137	0.0362434	ns
CanUD	PANSS_TOT	Base	1	0.000967974	0.639349	-14681.4	31276.1	105149	147	0.0388889	ns
CanUD	vas_anxious	Base	5e-08	0.0245719	0.0933777	-1030.82	609.532	27	43	0.0113757	ns
CanUD	vas_anxious	Base	5e-07	0.0177226	0.154985	-1164	813.371	52	68	0.0179894	ns
CanUD	vas_anxious	Base	5e-06	0.000621177	0.79104	-383.245	1443.23	107	166	0.0439153	ns
CanUD	vas_anxious	Base	5e-05	0.00408077	0.496644	-1702.6	2497.07	282	126	0.0333333	ns
CanUD	vas_anxious	Base	0.0005	0.00870186	0.32024	-5228.48	5238.62	1104	102	0.0269841	ns
CanUD	vas_anxious	Base	0.005	0.000543889	0.804193	-3181.27	12803.5	5134	168	0.0444444	ns
CanUD	vas_anxious	Base	0.05	0.00399027	0.501467	-20882.1	30972.9	23599	128	0.0338624	ns
CanUD	vas_anxious	Base	0.5	0.0212905	0.118682	-119526	76059.6	83592	53	0.0140212	ns
CanUD	vas_anxious	Base	1	0.0243353	0.0949919	-160394	95313.8	105149	44	0.0116402	ns
CanUD	vas_high	Base	5e-08	0.0250545	0.114244	-1386.59	870.476	27	52	0.0137566	ns
CanUD	vas_high	Base	5e-07	0.00551702	0.461242	-873.479	1181.06	52	123	0.0325397	ns
CanUD	vas_high	Base	5e-06	0.00350092	0.557483	-1262.56	2145.38	107	132	0.0349206	ns
CanUD	vas_high	Base	5e-05	0.0582452	0.014981	-9265.75	3744.72	282	12	0.0031746	Suggestive
CanUD	vas_high	Base	0.0005	0.0380531	0.0506794	-15198.3	7686.38	1104	28	0.00740741	ns
CanUD	vas_high	Base	0.005	0.0126369	0.263784	-19345.8	17217.3	5134	87	0.0230159	ns
CanUD	vas_high	Base	0.05	0.051408	0.0225642	-97792.2	42232.5	23599	16	0.0042328	Suggestive
CanUD	vas_high	Base	0.5	0.0364901	0.0557848	-210119	108612	83592	31	0.00820106	ns
CanUD	vas_high	Base	1	0.0368052	0.0547142	-265388	136568	105149	30	0.00793651	ns
CanUD	vas_sad	Base	5e-08	0.00626302	0.385942	-301.663	346.68	27	116	0.0306878	ns
CanUD	vas_sad	Base	5e-07	0.000168537	0.887107	-65.7965	462.491	52	177	0.0468254	ns
CanUD	vas_sad	Base	5e-06	8.63515e-05	0.919062	82.8263	813.394	107	182	0.0481481	ns
CanUD	vas_sad	Base	5e-05	0.00207562	0.618138	-703.852	1408.33	282	141	0.0373016	ns
CanUD	vas_sad	Base	0.0005	0.00793887	0.328758	-2894.77	2952.11	1104	104	0.0275132	ns
CanUD	vas_sad	Base	0.005	0.00506952	0.435538	-5629.81	7196.04	5134	121	0.0320106	ns
CanUD	vas_sad	Base	0.05	0.00543468	0.419417	-14126.2	17435.5	23599	120	0.031746	ns
CanUD	vas_sad	Base	0.5	0.00967687	0.280679	-46709.3	43104	83592	92	0.0243386	ns
CanUD	vas_sad	Base	1	0.0132072	0.207075	-68492.1	53997.1	105149	74	0.0195767	ns

### Sheet: S3
Table S3: CYP3A4 expression PRS predictive value for PANSS and vas tests.
Base	Pheno	Set	Threshold	R2	P	Coefficient	Standard.Error	Num_SNP	Order	adjp	sig
CYP3A4	PANSS_GEN	Base	5e-08	0.0236073	0.0214387	-114.133	49.1812	13	15	0.00396825	Suggestive
CYP3A4	PANSS_GEN	Base	5e-07	0.012835	0.0911244	-97.0039	57.105	17	41	0.0108466	ns
CYP3A4	PANSS_GEN	Base	5e-06	0.0122088	0.0994758	-144.641	87.3413	34	46	0.0121693	ns
CYP3A4	PANSS_GEN	Base	5e-05	0.0130031	0.0890135	-286.814	167.73	77	40	0.010582	ns
CYP3A4	PANSS_GEN	Base	0.0005	0.0131933	0.0866874	-784.832	455.594	355	38	0.0100529	ns
CYP3A4	PANSS_GEN	Base	0.005	0.00463131	0.311575	-1447.18	1426.07	2442	100	0.026455	ns
CYP3A4	PANSS_GEN	Base	0.05	0.0142313	0.0750904	-7603.95	4247.09	15618	37	0.00978836	ns
CYP3A4	PANSS_GEN	Base	0.5	0.0348815	0.00499365	-40893.2	14384.5	77930	7	0.00185185	Significant
CYP3A4	PANSS_GEN	Base	1	0.0377668	0.00345199	-55389.5	18687.1	103922	6	0.0015873	Significant
CYP3A4	PANSS_NEG	Base	5e-08	0.0502004	0.000310008	-92.6144	25.1736	13	2	0.000529101	Significant
CYP3A4	PANSS_NEG	Base	5e-07	0.0517384	0.000248304	-108.376	28.9808	17	1	0.00026455	Significant
CYP3A4	PANSS_NEG	Base	5e-06	0.0345284	0.00296124	-135.357	44.9198	34	5	0.00132275	Significant
CYP3A4	PANSS_NEG	Base	5e-05	0.0365273	0.00222021	-267.5	86.1742	77	4	0.0010582	Significant
CYP3A4	PANSS_NEG	Base	0.0005	0.0286714	0.00690377	-643.815	235.547	355	8	0.0021164	Significant
CYP3A4	PANSS_NEG	Base	0.005	0.0183268	0.0314991	-1601.96	738.969	2442	20	0.00529101	ns
CYP3A4	PANSS_NEG	Base	0.05	0.00567839	0.233623	-2672.8	2236.39	15618	82	0.0216931	ns
CYP3A4	PANSS_NEG	Base	0.5	0.00834153	0.148415	-11127.9	7666.76	77930	63	0.0166667	ns
CYP3A4	PANSS_NEG	Base	1	0.00926201	0.127668	-15263.8	9973.05	103922	55	0.0145503	ns
CYP3A4	PANSS_POS	Base	5e-08	0.0228344	0.0409705	-62.3845	30.3015	13	24	0.00634921	Suggestive
CYP3A4	PANSS_POS	Base	5e-07	0.0147476	0.10129	-57.7891	35.0841	17	47	0.0124339	ns
CYP3A4	PANSS_POS	Base	5e-06	0.0159818	0.0879265	-91.973	53.6015	34	39	0.0103175	ns
CYP3A4	PANSS_POS	Base	5e-05	0.00631014	0.28496	-111.043	103.539	77	94	0.0248677	ns
CYP3A4	PANSS_POS	Base	0.0005	0.000444231	0.777007	-80.0383	282.172	355	164	0.0433862	ns
CYP3A4	PANSS_POS	Base	0.005	0.000183587	0.855537	160.135	878.308	2442	173	0.0457672	ns
CYP3A4	PANSS_POS	Base	0.05	0.00126843	0.632156	-1261.67	2631.09	15618	145	0.0383598	ns
CYP3A4	PANSS_POS	Base	0.5	0.00557382	0.315036	-9084.98	9016.87	77930	101	0.0267196	ns
CYP3A4	PANSS_POS	Base	1	0.00712195	0.255869	-13368	11727.5	103922	86	0.0227513	ns
CYP3A4	PANSS_TOT	Base	5e-08	0.0404753	0.00210613	-269.132	86.2434	13	3	0.000793651	Significant
CYP3A4	PANSS_TOT	Base	5e-07	0.0291289	0.00939354	-263.169	100.219	17	9	0.00238095	Suggestive
CYP3A4	PANSS_TOT	Base	5e-06	0.0248968	0.0165064	-371.97	153.678	34	13	0.00343915	Suggestive
CYP3A4	PANSS_TOT	Base	5e-05	0.021577	0.0258001	-665.357	295.971	77	17	0.00449735	Suggestive
CYP3A4	PANSS_TOT	Base	0.0005	0.0150326	0.0634256	-1508.69	807.709	355	34	0.00899471	ns
CYP3A4	PANSS_TOT	Base	0.005	0.00569103	0.255037	-2889.01	2530.04	2442	85	0.0224868	ns
CYP3A4	PANSS_TOT	Base	0.05	0.010104	0.128752	-11538.4	7560.57	15618	56	0.0148148	ns
CYP3A4	PANSS_TOT	Base	0.5	0.0240159	0.018575	-61106.1	25720.6	77930	14	0.0037037	Suggestive
CYP3A4	PANSS_TOT	Base	1	0.026796	0.0128088	-84021.2	33415.5	103922	10	0.0026455	Suggestive
CYP3A4	vas_anxious	Base	5e-08	0.0372324	0.0381806	-554.96	264.791	13	23	0.00608466	Suggestive
CYP3A4	vas_anxious	Base	5e-07	0.0285615	0.070139	-549.693	300.844	17	36	0.00952381	ns
CYP3A4	vas_anxious	Base	5e-06	0.0181229	0.150355	-653.652	451.586	34	66	0.0174603	ns
CYP3A4	vas_anxious	Base	5e-05	0.0198645	0.131925	-1377.51	908.166	77	58	0.0153439	ns
CYP3A4	vas_anxious	Base	0.0005	0.0173901	0.158951	-3327.4	2347.63	355	69	0.018254	ns
CYP3A4	vas_anxious	Base	0.005	0.00146021	0.684496	-2957.94	7262.03	2442	151	0.0399471	ns
CYP3A4	vas_anxious	Base	0.05	0.0181755	0.149757	-33158.3	22874.1	15618	65	0.0171958	ns
CYP3A4	vas_anxious	Base	0.5	0.0340154	0.0477611	-155019	77516.9	77930	27	0.00714286	Suggestive
CYP3A4	vas_anxious	Base	1	0.0354086	0.0433384	-206123	100948	103922	25	0.00661376	Suggestive
CYP3A4	vas_high	Base	5e-08	5.30012e-05	0.942522	-28.475	393.974	13	186	0.0492063	ns
CYP3A4	vas_high	Base	5e-07	0.00119016	0.732519	149.517	436.285	17	161	0.0425926	ns
CYP3A4	vas_high	Base	5e-06	6.64469e-05	0.935657	51.7942	640.01	34	183	0.0484127	ns
CYP3A4	vas_high	Base	5e-05	0.00133034	0.71783	466.376	1287.07	77	156	0.0412698	ns
CYP3A4	vas_high	Base	0.0005	0.0148176	0.225945	4249.33	3488.31	355	77	0.0203704	ns
CYP3A4	vas_high	Base	0.005	0.00132455	0.71842	3849.15	10645.9	2442	157	0.0415344	ns
CYP3A4	vas_high	Base	0.05	0.00899736	0.34624	32135.6	33961.3	15618	107	0.0283069	ns
CYP3A4	vas_high	Base	0.5	0.00811547	0.37115	103767	115522	77930	110	0.0291005	ns
CYP3A4	vas_high	Base	1	0.00328955	0.569652	85853.9	150517	103922	134	0.0354497	ns
CYP3A4	vas_sad	Base	5e-08	0.0212533	0.108634	-243.041	150.369	13	49	0.012963	ns
CYP3A4	vas_sad	Base	5e-07	0.0132634	0.206104	-217.131	170.811	17	73	0.0193122	ns
CYP3A4	vas_sad	Base	5e-06	0.00257561	0.578636	-142.836	256.492	34	136	0.0359788	ns
CYP3A4	vas_sad	Base	5e-05	0.0118986	0.23129	-617.971	513.653	77	79	0.0208995	ns
CYP3A4	vas_sad	Base	0.0005	0.010351	0.264438	-1488.02	1327.21	355	88	0.0232804	ns
CYP3A4	vas_sad	Base	0.005	1.40314e-05	0.967327	-168.072	4094.78	2442	188	0.0497354	ns
CYP3A4	vas_sad	Base	0.05	0.00197421	0.626863	-6334.48	12996.7	15618	144	0.0380952	ns
CYP3A4	vas_sad	Base	0.5	0.0177455	0.143073	-64901.7	44030.3	77930	61	0.0161376	ns
CYP3A4	vas_sad	Base	1	0.022534	0.0984048	-95313.8	57229.1	103922	45	0.0119048	ns

### Sheet: S4
Table S4: Associations between THC-induced effects and the functional variant CYP3A4*rs35599367
Phenotype	CHR	POS	rsID	REF	ALT	A1_CT	A1_FREQ	MACH_R2	OBS_CT	BETA	SE	L95	U95	T_STAT	P
PANSS_GEN	7	99366316	rs35599367	G	A	6	0.04	0.958333	99	-1.07283	3.10478	-7.15808	5.01242	-0.345542	0.730875
PANSS_NEG	7	99366316	rs35599367	G	A	6	0.04	0.958333	99	-1.39594	1.24783	-3.84164	1.04977	-1.11869	0.267658
PANSS_POS	7	99366316	rs35599367	G	A	6	0.04	0.958333	99	-0.890754	2.18861	-5.18035	3.39885	-0.406995	0.685436
PANSS_TOT	7	99366316	rs35599367	G	A	6	0.04	0.958333	99	-3.35952	5.43675	-14.0154	7.29631	-0.617929	0.538922
vas_anxious	7	99366316	rs35599367	G	A	2	0.0555556	0.941176	18	NA	NA	NA	NA	NA	NA
vas_high	7	99366316	rs35599367	G	A	0	nan	nan	0	NA	NA	NA	NA	NA	NA
vas_sad	7	99366316	rs35599367	G	A	2	0.0555556	0.941176	18	NA	NA	NA	NA	NA	NA
